# Deep clinical phenotyping of Alzheimer’s Disease Patients Leveraging Electronic Medical Records Data Identifies Sex-Specific Clinical Associations

**DOI:** 10.1101/2021.03.19.21253659

**Authors:** Alice Tang, Tomiko Oskotsky, William Mantyh, Caroline Warly Solsberg, Billy Zeng, Zicheng Hu, Boris Oskotsky, Dena Dubal, Marina Sirota

**Affiliations:** Bakar Computational Health Sciences Institute, UCSF, San Francisco, CA, USA; Graduate Program in Bioengineering, UCSF, San Francisco, CA, USA; School of Medicine, UCSF, San Francisco, CA, USA; Department of Pediatrics, UCSF, San Francisco, CA, USA; Department of Neurology, University of Minnesota School of Medicine, Delaware, MN, USA; Pharmaceutical Sciences and Pharmacogenomics, UCSF, San Francisco, CA, USA; Department of Neurology and Weill Institute for Neurosciences, University of California, San Francisco, San Francisco, CA 94158, USA

**Author notes:** Correspondence should go to or.

## Abstract

Alzheimer’s Disease (AD) is a devastating disorder that is still not fully understood. Sex modifies AD vulnerability, but the reasons for this are largely unknown. There has been efforts to understand select comorbidities, covariates, and biomarkers of AD, with and without sex stratification - but there has not yet been an integrative, big data approach to identify clinical and sex specific associations with AD in an unbiased manner. Electronic Medical Records (EMR) contain extensive information on patients, including diagnoses, medications, and lab test results, providing a unique opportunity to apply phenotyping approaches to derive insights into AD clinical associations. Here, we utilize EMRs to perform deep clinical phenotyping and network analysis of AD patients to provide insight into its clinical characteristics and sex-specific clinical associations. We performed embeddings and network representation of patient diagnoses to visualize patient heterogeneity and comorbidity interactions and observe greater connectivity of diagnosis among AD patients compared to controls. We performed enrichment analysis between cases and controls and identified multiple known and new diagnostic and medication associations, such as positive associations with AD and hypertension, hyperlipidemia, anemia, and urinary tract infection - and negative associations with neoplasms and opioids. Furthermore, we performed sex-specific enrichment analyses to identify novel sex-specific associations with AD, such as osteoporosis, depression, cardiovascular risk factors, and musculoskeletal disorders diagnosed in female AD patients and neurological, behavioral, and sensory disorders enriched in male AD patients. We also analyzed lab test results, resulting in clusters of patient phenotype groups, and we observed greater calcium and lower alanine aminotransferase (ALT) in AD, as well as abnormal hemostasis labs in female AD. With this method of phenotyping, we can represent AD complexity, and identify clinical factors that can be followed-up for further temporal and predictive analysis or integrate with molecular data to aid in diagnosis and generate hypotheses about disease mechanisms. Furthermore, the negative associations can help identify factors that may decrease likelihood of AD and help motivate future drug repurposing or therapeutic approaches.
