## Supplementary Table 3 for "Deep clinical phenotyping of Alzheimer’s Disease Patients Leveraging Electronic Medical Records Data Identifies Sex-Specific Clinical Associations"

### Sheet: Networks
Graph (>1%)	Number Nodes	Number Edges	Avg Number Neighbors	Network Diameter	Network Radius	Characteristic Path Length	Clustering Coefficient	Network density	Network heterogeneity	Network Centralization	Connected Components	Singletons
ADDiagnosisNameAll	1056	9709	36.569	4	2	2.058	0.784	0.069	1.639	0.745	526	525
ADDiagnosisNameFemale	996	8975	36.19	4	2	2.049	0.741	0.073	1.595	0.732	501	500
ADDiagnosisNameMale	934	5869	26.201	5	3	2.124	0.764	0.059	1.691	0.669	487	486
ADL3NameALL	483	12519	69.166	3	2	1.816	0.868	0.192	1.084	0.788	122	121
ADL3NameFemale	468	11243	65.366	4	2	1.833	0.604	0.191	1.069	0.691	125	124
ADL3NameMale	446	9803	60.512	4	2	1.837	0.633	0.187	1.065	0.69	123	122
ADL2NameALL	165	5898	75.615	3	2	1.512	0.869	0.488	0.584	0.512	10	9
ADL2NameFemale	160	5323	70.973	4	2	1.525	0.66	0.476	0.554	0.436	11	10
ADL2NameMale	158	4715	62.867	4	2	1.594	0.665	0.422	0.615	0.409	9	8
ConDiagnosisNameAll	421	544	9.461	4	2	2.014	0.61	0.83	1.556	0.862	307	306
ConDiagnosisNameFemale	405	528	9.514	4	2	2.005	0.616	0.086	1.526	0.856	295	294
ConDiagnosisNameMale	325	241	6.886	4	2	2.125	0.497	0.1	1.347	0.703	256	255
ConL3NameALL	318	2015	23.846	3	2	1.863	0.725	0.142	1.218	0.862	150	149
ConL3NameFemale	308	1932	23.418	3	2	1.87	0.723	0.143	1.209	0.843	144	143
ConL3NameMale	283	1175	17.669	3	2	1.911	0.699	0.134	1.212	0.81	151	150
ConL2NameALL	150	2189	33.677	2	1	1.739	0.853	0.261	0.926	0.75	21	20
ConL2NameFemale	146	2139	33.952	3	2	1.729	0.865	0.272	0.902	0.732	21	20
ConL2NameMale	137	1497	24.744	3	2	1.807	0.804	0.206	1.036	0.739	17	16

### Sheet: CompareNetworks
Comparison	Nodes	Mann Whitney U Test	Avg Shortest Path Length	Betweeness Centrality	Closeness Centrality	Clustering Coefficient	Degree	Eccentricity	Neighborhood Connectivity	Number Undirected Edges	Stress Centrality	Topological Coefficient
Alzheimer vs Control: Diagnosis Name	All Nodes	Stat	281000	242000	266000	278000	285000	276000	302000	285000	245000	278000
		pval	2.38e-18	4.72e-05	8.96e-11	1.46e-18	1.38e-20	1.93e-16	1.63e-32	1.38e-20	1.71e-06	2.38e-18
	Singletons Removed	Stat	38100	2400	23000	21100	41900	32700	59100	41900	5830	21000
		pval	3.08e-05	1.6e-05	3.08e-05	0.0676	3.8e-10	0.0332	5.7e-56	3.8e-10	7.02e-05	0.102
Alzheimer vs Control: L3 Name	All Nodes	Stat	90200	84700	96900	100000	106000	98100	120000	106000	87300	106000
		pval	2.05e-05	0.00186	1.56e-10	2.43e-14	1.87e-20	1.54e-12	2.71e-42	1.87e-20	3.25e-05	2.52e-21
	Singletons Removed	Stat	27200	4250	34000	25700	43000	35200	56700	43000	6900	31900
		pval	0.0412	0.0198	0.0412	0.252	5.53e-14	0.00122	1.81e-56	5.53e-14	0.000309	4.29e-08
Alzheimer vs Control: L2 Name	All Nodes	Stat	8770	14600	17900	12400	18900	13600	19100	18900	15300	15800
		pval	7.9e-06	0.00278	5.8e-12	0.967	6.32e-16	0.00364	1.22e-16	6.32e-16	7.85e-05	1.94e-05
	Singletons Removed	Stat	5560	2520	14700	8420	15700	10400	15800	15700	3240	11800
		pval	4.79e-11	0.839	4.79e-11	0.0577	1.64e-15	0.0557	2.5e-16	1.64e-15	0.00896	0.000983
Female AD vs Male AD: Diagnosis Name	All Nodes	Stat	450000	515000	497000	454000	485000	421000	507000	485000	526000	475000				Color Legend
		pval	0.188	6.19e-07	0.00488	0.309	0.0849	7.55e-05	0.000265	0.0849	1.21e-09	0.376				pval < .05
	Singletons Removed	Stat	87600	36100	135000	68400	122000	58400	144000	122000	47000	88500				pval < .01
		pval	1.85e-08	0.0228	1.85e-08	1.29e-05	0.0079	6.69e-51	2.98e-15	0.0079	0.00143	0.135				pval < .001
Female AD vs Male AD: L3 Name	All Nodes	Stat	104000	111000	106000	102000	107000	92400	115000	107000	121000	107000				pval < .0001
		pval	0.967	0.111	0.621	0.581	0.501	0.00163	0.00747	0.501	2.68e-05	0.459
	Singletons Removed	Stat	54700	57100	56800	38900	57500	42800	65400	57500	67400	54500
		pval	0.672	0.0203	0.672	0.655	0.479	1.24e-08	0.000104	0.479	2.37e-11	0.275
Female AD vs Male AD: L2 Name	All Nodes	Stat	11000	13300	14000	12500	13900	11700	14500	13900	15300	14700
		pval	0.0481	0.431	0.107	0.883	0.118	0.194	0.0217	0.118	0.00107	0.0104
	Singletons Removed	Stat	9780	11400	12700	9400	12700	10500	13300	12700	13500	12900
		pval	0.0504	0.449	0.0504	0.981	0.0565	0.219	0.00683	0.0565	0.000406	0.00607
Female: AD vs Control: Diagnosis Name	All Nodes	Stat	252000	249000	241000	245000	257000	250000	273000	257000	257000	250000
		pval	3e-16	6.21e-18	1.83e-10	1.16e-13	5.52e-19	1.69e-15	2.86e-30	5.52e-19	2.25e-24	3.74e-16
	Singletons Removed	Stat	33100	2430	21900	14700	37600	30200	53400	37600	11000	18600
		pval	0.000828	2.02e-12	0.000828	0.0551	1.38e-09	0.00784	6.01e-54	1.38e-09	2.23e-07	0.216
Female: AD vs Control: L3 Name	All Nodes	Stat	82700	103000	90200	73700	97800	85900	110000	97800	115000	97800
		pval	0.000392	2.28e-26	1.39e-09	0.572	8.63e-18	1.58e-06	3.21e-37	8.63e-18	1.62e-49	2.86e-18
	Singletons Removed	Stat	24600	8400	32100	8870	39700	27900	52200	39700	20400	29100
		pval	0.0155	8.48e-05	0.0155	1.46e-19	2.83e-13	0.706	6.57e-53	2.83e-13	2.75e-21	5.7e-07
Female: AD vs Control: L2 Name	All Nodes	Stat	8620	17400	16500	6780	17500	15000	16700	17500	19700	13600
		pval	7.67e-05	6.04e-14	5.42e-10	1.78e-10	3.58e-14	2.19e-08	8.28e-11	3.58e-14	3.51e-26	0.0119
	Singletons Removed	Stat	5520	3320	13400	3370	14400	11900	13600	14400	5650	10100
		pval	2.79e-09	0.0369	2.79e-09	3.49e-17	4.53e-14	2e-08	3.35e-10	4.53e-14	3.33e-05	0.16
Male: AD vs Control: Diagnosis Name	All Nodes	Stat	192000	173000	192000	196000	198000	200000	207000	198000	176000	194000
		pval	2.09e-15	1.17e-07	1.36e-15	2.95e-20	8.09e-20	2.71e-22	4.92e-28	8.09e-20	1.59e-09	5.69e-19
	Singletons Removed	Stat	15500	980	15800	11100	21500	24000	30900	21500	3900	9610
		pval	0.909	7.51e-10	0.909	0.00784	6.48e-07	2.74e-16	7.24e-39	6.48e-07	0.103	0.444
Male: AD vs Control: L3 Name	All Nodes	Stat	74800	87100	83800	72500	89000	79100	99200	89000	99100	87700
		pval	1.45e-05	4.7e-20	1.81e-14	0.000364	8.67e-22	8.36e-10	9.99e-41	8.67e-22	4.36e-43	3.43e-20
	Singletons Removed	Stat	17100	6780	26000	10600	31200	21300	41400	31200	18800	22700
		pval	0.000465	3.28e-07	0.000465	7.07e-07	4.08e-14	0.845	3.98e-54	4.08e-14	4.72e-20	4.76e-06
Male: AD vs Control: L2 Name	All Nodes	Stat	7270	16200	15800	6980	16800	12900	16600	16800	18300	13600
		pval	1.15e-06	5.99e-14	8.78e-12	1.19e-07	3.6e-16	0.000582	2.25e-15	3.6e-16	3.02e-25	0.000148
	Singleton Removed	Stat	4800	2830	13300	3140	14300	10500	14200	14300	4880	9640
		pval	2.79e-11	0.0281	2.79e-11	1.24e-15	3.15e-16	0.00576	2.54e-15	3.15e-16	0.000132	0.0092
Male vs Female Controls: Diagnosis Name	All Nodes	Stat	0.00893	66400	71000	69900	70100	69600	71800	70100	66600	69600
		pval	0.236	0.687	0.0158	0.0279	0.0467	0.0765	0.00528	0.0467	0.608	0.0435
	Singletons Removed	Stat	2560	388	5200	2250	4290	3790	6010	4290	546	1920
		pval	0.000117	0.014	0.000117	0.0288	0.231	0.601	5.49e-10	0.231	0.567	0.687
Male vs Female Controls: L3 Name	All Nodes	Stat	45000	42700	47900	46800	47300	43200	50500	47300	43100	46000
		pval	0.458	0.59	0.0273	0.0838	0.0535	0.856	0.000408	0.0535	0.771	0.187
	Singletons Removed	Stat	9550	2460	12400	8820	11900	7760	15000	11900	2850	8080
		pval	0.0543	0.709	0.0543	0.0253	0.23	3.18e-07	6.11e-08	0.23	0.24	0.413
Male vs Female Controls: L2 Name	All Nodes	Stat	8300	10200	11300	10400	11200	8470	11400	11200	10300	11700
		pval	0.0132	0.798	0.0587	0.544	0.0725	0.0024	0.0369	0.0725	0.621	0.0147
	Singleton Removed	Stat	6120	1310	9120	6900	9060	6290	9260	9060	1450	8180
		pval	0.00748	0.81	0.00748	0.876	0.0105	2.07e-05	0.00355	0.0105	0.5	0.00893
